# First GWAS on Alzheimer’s Disease in Argentina and Chile populations

**DOI:** 10.1101/2023.01.16.23284609

**Authors:** Maria Carolina Dalmasso, Itziar de Rojas, Natividad Olivar, Carolina Muchnik, Bárbara Angel, Sergio Gloger, Mariana Soledad Sanchez Abalos, M.Victoria Chacón, Rafael Aránguiz, Paulina Orellana, Carolina Cuesta, Pablo Galeano, Lorenzo Campanelli, Gisela Vanina Novack, Luis Eduardo Martinez, Nancy Medel, Julieta Lisso, Zulma Sevillano, Nicolás Irureta, Eduardo Miguel Castaño, Laura Montrreal, Michaela Thoenes, Claudia Hanses, Stefanie Heilmann-Heimbach, Claudia Kairiyama, Ines Mintz, Ivana Villella, Fabiana Rueda, Amanda Romero, Nancy Wukitsevits, Ivana Quiroga, Cristina Gona, EADB, Jean-Charles Lambert, Patricia Solis, Daniel Gustavo Politis, Carlos Alberto Mangone, Christian Gonzalez-Billault, Mercè Boada, Lluís Tàrraga, Andrea Slachevsky, Cecilia Albala, Patricio Fuentes, Silvia Kochen, Luis Ignacio Brusco, Agustín Ruiz, Laura Morelli, Alfredo Ramírez

## Abstract

**INTRODUCTION:** Genome-wide association studies (GWAS) are fundamental for identifying loci associated with diseases. However, they require replication in other ethnicities.

**METHODS:** we performed a GWAS on sporadic Alzheimer’s disease (AD) including 540 patients and 852 controls from Argentina and Chile. We explored the variants associated with AD in European GWAS from European Alzheimer’s and Dementia Biobank (EADB) and tested their genetic risk score (GRS) performance in this admixed population.

**RESULTS:** we detected *APOE4* as single genome-wide significant signal (OR=2.93[2.37-3.63], p=2.6×10^−23^), and fifteen additional suggestive signals previously undetected. Nine of the 83 variants reported by EADB in Europeans were replicated, and the AD-GRS presented similar performance in this Latin population, despite the score diminishes when the Native American ancestry rises.

**DISCUSSION:** we report the first GWAS on AD in a population from South America. It shows shared genetics that modulate AD risk between the European and the Latin American populations.
