## Supplementary_material for "First GWAS on Alzheimer’s Disease in Argentina and Chile populations"

### Sheet: Legends_Tables_and_Figures
	Legends
	Supplementary Table 1	Suggestive SNPs in Argentina–Chile meta-analysis compared to EADB stage I.
	Supplementary Table 2	Replication of the SNPs associated with Alzheimer's disease selected from the European Alzheimer’s and Dementia Biobank in Argentina and Chile populations.
	Supplementary Table 3	Loci detected in the meta-analysis of Latin American populations in the same regions than EADB.
	Supplementary Table 4	Information of the SNPs included in the polygenic risk score extracted from Bellenguez et al. 2022 (EADB, StageII).
	Supplementary Table 5	Risk alleles less frequent in Native American ancestry.
	Supplementary Table 6	Risk alleles more frequent in Native American ancestry.

### Sheet: Supplementary_Table1
Supplementary Table 1. Suggestive SNPs in Argentina–Chile meta-analysis compared to EADB stage I.
Abbreviations: EADB, European Alzheimer’s and Dementia Biobank; Chr, Chromosome; Freq, Frequency; OR [95% CI], Odds Ratio [95% confidence interval]; P, p-value; N total, total number of alleles.
						Meta-analysis of Argentina and Chile populations				EADB stage I
RS	ID	Locus	Chr	Position (bp)	Effect allele	Effect allele freq	Beta	OR[95%CI]	P	Effect allele freq	Beta	OR[95%CI]	P	N total
rs2820864	chr1:163485057:G:C	RNA5SP62	1	163485057	C	0.6484	-0.3842	0.68[0.58-0.81]	8.327e-06	0.6728	-0.0032	1.00[0.98-1.01]	0.7171	487511
rs36039096	chr2:35789890:A:G	MRPL50P1	2	35789890	A	0.8306	-0.519	0.60[0.48-0.74]	2.931e-06	0.9048	-0.0014	1.00[0.97-1.03]	0.9202	487511
rs35392935	chr2:40071018:G:T	SLC8A1-AS1	2	40071018	T	0.0249	1.2497	3.49[2.04-5.96]	4.629e-06	0.0266	0.0173	1.02[0.97-1.07]	0.4978	487511
rs7595509	chr2:67888895:A:G	LINC01812	2	67888895	A	0.3055	-0.466	0.63[0.52-0.76]	3.347e-06	0.1416	-0.0006	1.00[0.98-1.02]	0.9606	487511
rs12465126	chr2:235676849:A:G	AGAP1	2	235676849	A	0.6942	0.4678	1.60[1.32-1.93]	1.679e-06	0.8085	0.0127	1.01[0.99-1.03]	0.2214	487511
rs553467	chr5:6573819:T:A	LINC01018	5	6573819	A	0.701	0.4697	1.60[1.33-1.92]	4.993e-07	0.7337	0.011	1.01[0.99-1.03]	0.241	487511
rs29745	chr5:31656661:A:G	PDZD2	5	31656661	A	0.8946	-0.6528	0.52[0.39-0.69]	8.376e-06	0.9429	-0.0075	0.99[0.96-1.03]	0.6752	487511
rs7016182	chr8:77958623:C:T	AC084706.1	8	77958623	C	0.8344	0.5343	1.71[1.36-2.14]	4.308e-06	0.824	0.0006	1.00[0.98-1.02]	0.9542	487511
rs74457370	chr9:92567110:A:G	CENPP	9	92567110	A	0.9023	-0.659	0.52[0.40-0.68]	1.208e-06	0.8784	0.0152	1.02[0.99-1.04]	0.2231	487511
rs2805792	chr9:97591519:G:T	TMOD1	9	97591519	T	0.1763	-0.4968	0.61[0.49-0.76]	9.697e-06	0.1695	-0.0167	0.98[0.96-1.00]	0.1205	487511
rs57464688	chr9:134858932:C:A	MIR3689F	9	134858932	A	0.0473	0.8914	2.44[1.65-3.59]	6.593e-06	0.0714	0.0297	1.03[1.00-1.06]	0.07062	486567
rs9566005	chr13:85053369:C:T	AL356313.1	13	85053369	C	0.8661	-0.5415	0.58[0.46-0.74]	8.597e-06	0.8699	0.0133	1.01[0.99-1.04]	0.2759	487511
rs949937	chr14:20490566:A:G	PNP	14	20490566	A	0.8528	-0.523	0.59[0.47-0.74]	5.654e-06	0.8032	0.0074	1.01[0.99-1.03]	0.4968	487511
rs8103283	chr19:1103523:A:G	GPX4	19	1103523	A	0.2107	-0.4966	0.61[0.49-0.76]	8.179e-06	0.3068	-0.0119	0.99[0.97-1.01]	0.215	486567
rs34532322	chr21:34364698:G:A	KCNE2	21	34364698	A	0.2698	0.4611	1.59[1.31-1.91]	1.41e-06	0.2829	0.0062	1.01[0.99-1.02]	0.5008	487511

### Sheet: Supplementary_Table2
Supplementary Table 2. Replication of the SNPs associated with Alzheimer's disease selected from the European Alzheimer’s and Dementia Biobank in Argentina and Chile populations.
Results obtained with an association and fixed-effects inverse-variance-weighted meta-analysis. Effect reported by minnor allele (MAF-Allele 1). P-value for significance <5×10−8. P-value for suggestive associations <1×10−7. Highlighted in red p-value for replicated loci (p<0.05). OR[95% CI]: Odds Ratio [95% confidence interval], MAF: Minnor allele frequency, Rsq: Imputation quality.
							European Alzheimer’s and Dementia Biobank - EADB (Stage I+II)			Meta-analysis of Argentina and Chile populations						Argentina Population						Chile population
ID	RS	Gene	Chromosome	Position	Alelle 1 (MAF)	Allele 2	P-value	OR[CI95%]	MAF	Beta	SE	P-value	OR[CI95%]	MAF	Direction	Beta	SE	P-value	OR[CI95%]	MAF	Rsq	Beta	SE	P-value	OR[CI95%]	MAF	Rsq
chr1:109345810:T:C	rs141749679	SORT1	1	109345810	C	T	7.5e-09	1.38[1.24–1.54]	0.004	1.0045	0.7299	0.1688	2.73[0.65-11.42]	0.0032	--	1.06421	0.8514	0.211318	2.90[0.55-15.38]	0.00326057	0.92896	0.838799	1.41774	0.554089	2.31[0.14-37.25]	0.00297461	0.8997
chr1:207577223:T:C	rs679515	CR1	1	207577223	T	C	7.2e-46	1.13[1.11–1.15]	0.188	0.2574	0.114	0.02389	1.29[1.03-1.62]	0.1623	++	0.246832	0.130501	0.0585683	1.28[0.99-1.65]	0.170918	0.96698	0.291341	0.233816	0.212754	1.34[0.85-2.12]	0.134843	0.96428
chr2:9558882:A:G	rs72777026	ADAM17	2	9558882	G	A	2.7e-08	1.06[1.04–1.08]	0.144	-0.0152	0.1277	0.9054	0.98[0.77-1.27]	0.1249	+-	-0.0577625	0.148699	0.697681	0.94[0.71-1.26]	0.130792	0.87751	0.104133	0.248898	0.675674	1.11[0.68-1.81]	0.108327	0.94602
chr2:37304796:T:C	rs17020490	PRKD3	2	37304796	C	T	3.3e-09	1.06[1.04–1.08]	0.145	0.306	0.0941	0.001144	1.36[1.13-1.63]	0.3112	--	0.297044	0.116488	0.0107723	1.35[1.07-1.69]	0.277529	0.97923	0.322897	0.159582	0.0430335	1.38[1.01-1.89]	0.374292	0.98953
chr2:105749599:T:C	rs143080277	NCK2	2	105749599	C	T	2.1e-13	1.47[1.33–1.63]	0.005	-0.3561	0.6507	0.5842	0.70[0.20-2.51]	0.0052	++	-0.364116	0.738847	0.622142	0.69[0.16-2.96]	0.00459413	0.86834	-0.328445	1.37402	0.811075	0.72[0.05-10.64]	0.00721558	0.49287
chr2:127135234:C:T	rs6733839	BIN1	2	127135234	T	C	6.1e-118	1.17[1.16–1.19]	0.389	0.1316	0.0801	0.1003	1.14[0.97-1.33]	0.4454	++	0.125369	0.0937975	0.181357	1.13[0.94-1.36]	0.435884	0.99852	0.148533	0.153946	0.334627	1.16[0.86-1.57]	0.471179	0.99721
chr2:202878716:TC:T	rs139643391	WDR12	2	202878716	T	TC	1.1e-08	0.94[0.92–0.96]	0.131	0.2293	0.1418	0.1059	1.26[0.95-1.66]	0.0952	++	0.279251	0.164607	0.089796	1.32[0.96-1.83]	0.0943984	0.99886	0.0856027	0.279172	0.759124	1.09[0.63-1.88]	0.0974777	0.99473
chr2:233117202:G:C	rs10933431	INPP5D	2	233117202	G	C	3.6e-18	0.93[0.92–0.95]	0.234	-0.2187	0.0922	0.01772	0.80[0.67-0.96]	0.3034	++	-0.191197	0.108914	0.0791778	0.83[0.67-1.02]	0.300959	0.86036	-0.288502	0.173418	0.0961876	0.75[0.53-1.05]	0.309756	0.99543
chr3:155069722:G:A	rs16824536	MME	3	155069722	A	G	3.6e-08	0.92[0.89–0.95]	0.054	-0.0153	0.2319	0.9475	0.98[0.63-1.55]	0.0349	+-	0.0987149	0.243195	0.68481	1.10[0.69-1.78]	0.0364217	0.99913	-1.15472	0.76892	0.133162	0.32[0.07-1.42]	0.02	0.99995
chr3:155084189:A:G	rs61762319	MME	3	155084189	G	A	2.2e-11	1.16[1.11–1.21]	0.026	-0.0542	0.3306	0.8697	0.95[0.50-1.81]	0.0174	+-	-0.443273	0.360444	0.218773	0.64[0.32-1.30]	0.018645	0.98822	2.00642	0.82955	0.0155769	7.44[1.46-37.80]	0.0106838	0.99698
chr4:993555:G:T	rs3822030	IDUA	4	993555	G	T	8.3e-12	0.95[0.94–0.96]	0.429	-0.0138	0.0836	0.8687	0.99[0.84-1.16]	0.4104	+-	-0.0355203	0.0957456	0.710647	0.97[0.80-1.16]	0.422244	0.95296	0.0555539	0.171128	0.745458	1.06[0.76-1.48]	0.372358	0.96286
chr4:11023507:C:T	rs6846529	CLNK	4	11023507	C	T	2.2e-17	1.07[1.05–1.08]	0.283	0.0355	0.0853	0.6772	1.04[0.88-1.22]	0.3459	-+	0.0565476	0.0994833	0.569754	1.06[0.87-1.29]	0.341024	0.95149	-0.0229	0.165805	0.890151	0.98[0.71-1.35]	0.359492	0.94942
chr4:40197226:G:C	rs2245466	RHOH	4	40197226	G	C	1.2e-09	1.05[1.03–1.06]	0.343	-0.0713	0.091	0.4335	0.93[0.78-1.11]	0.4111	+-	-0.115784	0.106794	0.278286	0.89[0.72-1.10]	0.40003	0.80722	0.0470478	0.174223	0.787126	1.05[0.74-1.47]	0.440388	0.89743
chr5:14724304:T:A	rs112403360	ANKH	5	14724304	A	T	2.3e-09	1.09[1.06–1.12]	0.073	-0.1952	0.2113	0.3556	0.82[0.54-1.24]	0.0441	--	-0.226876	0.228569	0.32091	0.80[0.51-1.25]	0.0480046	0.97386	-0.00925964	0.553338	0.986649	0.99[0.33-2.93]	0.0213519	0.99752
chr5:86927378:T:C	rs62374257	COX7C	5	86927378	C	T	1.4e-15	1.07[1.05–1.09]	0.23	-0.012	0.0968	0.9016	0.99[0.82-1.19]	0.2495	+-	-0.0384651	0.114315	0.736507	0.96[0.77-1.20]	0.235983	0.93667	0.0552097	0.182044	0.761679	1.06[0.74-1.51]	0.283673	0.97896
chr5:151052827:C:T	rs871269	TNIP1	5	151052827	T	C	8.7e-09	0.96[0.95–0.97]	0.326	0.0066	0.085	0.9377	1.01[0.85-1.19]	0.4509	+-	0.0520629	0.101097	0.606567	1.05[0.86-1.28]	0.424447	0.90546	-0.10294	0.157022	0.512095	0.90[0.66-1.23]	0.514696	0.99717
chr5:180201150:G:A	rs113706587	RASGEF1C	5	180201150	A	G	2.2e-16	1.09[1.07–1.12]	0.11	0.5146	0.1418	0.0002855	1.67[1.27-2.21]	0.0936	++	0.387543	0.165132	0.0189322	1.47[1.07-2.04]	0.0947	0.91052	0.871762	0.276914	0.00164314	2.39[1.39-4.11]	0.0904893	0.97669
chr6:32615322:A:G	rs6605556	HLA-DQA1	6	32615322	G	A	7.1e-20	0.91[0.90–0.93]	0.161	-0.0134	0.1106	0.9037	0.99[0.79-1.23]	0.1692	+-	-0.0949614	0.135595	0.483722	0.91[0.70-1.19]	0.152473	0.99924	0.148946	0.191286	0.436181	1.16[0.80-1.69]	0.20256	0.9993
chr6:41036354:G:A	rs10947943	UNC5CL	6	41036354	A	G	1.1e-09	0.94[0.93–0.96]	0.142	0.154	0.1134	0.1746	1.17[0.93-1.46]	0.1519	++	0.174041	0.132994	0.190658	1.19[0.92-1.54]	0.144465	0.96757	0.100492	0.21717	0.643555	1.11[0.72-1.69]	0.171747	0.96384
chr6:41161469:C:T	rs143332484	TREM2	6	41161469	T	C	2.8e-25	1.41[1.32–1.50]	0.013	0.3206	0.4432	0.4695	1.38[0.58-3.28]	0.0101	++	0.211412	0.491811	0.667295	1.24[0.47-3.24]	0.0109239	0.80569	0.79253	1.02259	0.438325	2.21[0.30-16.39]	0.0066731	0.80519
chr6:41161514:C:T	rs75932628	TREM2	6	41161514	T	C	2.5e-37	2.39[2.09–2.73]	0.003	1.2498	0.8127	0.1241	3.49[0.71-17.16]	0.0031	++	1.28943	1.06958	0.227992	3.63[0.45-29.54]	0.00243825	0.80474	1.19556	1.24999	0.338844	3.31[0.29-38.30]	0.00402271	0.99324
chr6:41181270:A:G	rs60755019	TREML2	6	41181270	G	A	2.1e-08	1.55[1.33–1.80]	0.004	0.4088	0.257	0.1116	1.51[0.91-2.49]	0.0314	+-	-0.0559625	0.362336	0.877256	0.95[0.46-1.92]	0.0190113	0.93411	0.879079	0.364484	0.015872	2.41[1.18-4.92]	0.0439225	0.95289
chr6:47517390:C:T	rs7767350	CD2AP	6	47517390	T	C	7.9e-22	1.08[1.06–1.09]	0.271	0.0619	0.0961	0.5198	1.06[0.88-1.28]	0.2336	-+	-0.0431414	0.114275	0.705784	0.96[0.77-1.20]	0.228826	0.98549	0.316091	0.177796	0.0754316	1.37[0.97-1.94]	0.245056	0.99159
chr6:114291731:T:C	rs785129	HS3STS	6	114291731	T	C	2.4e-09	1.04[1.03–1.06]	0.35	0.0965	0.0849	0.2557	1.10[0.93-1.30]	0.4221	+-	0.215703	0.0994762	0.0301294	1.24[1.02-1.51]	0.40376	0.92625	-0.223165	0.162887	0.170669	0.80[0.58-1.10]	0.471136	0.95676
chr7:7817263:T:C	rs6943429	UMAD1	7	7817263	T	C	1e-10	1.05[1.03–1.06]	0.42	0.0672	0.0825	0.4153	1.07[0.91-1.26]	0.462	++	0.0681953	0.0954516	0.47495	1.07[0.89-1.29]	0.469773	0.95185	0.0642212	0.163877	0.695141	1.07[0.77-1.47]	0.439236	0.93222
chr7:8204382:T:C	rs10952097	ICA1	7	8204382	T	C	6.8e-09	1.07[1.05–1.10]	0.114	0.2166	0.1517	0.1532	1.24[0.92-1.67]	0.117	+-	0.328212	0.176855	0.0634784	1.39[0.98-1.96]	0.119088	0.64805	-0.0934711	0.294825	0.751214	0.91[0.51-1.62]	0.111092	0.71121
chr7:12229967:C:A	rs13237518	TMEM106B	7	12229967	A	C	4.9e-11	0.96[0.94–0.97]	0.411	-0.0295	0.0812	0.7166	0.97[0.83-1.14]	0.4993	-+	-0.0676178	0.0937582	0.47079	0.93[0.78-1.12]	0.495294	0.99174	0.0848875	0.162328	0.601016	1.09[0.79-1.50]	0.511154	0.9915
chr7:28129126:GTCTT:G	rs1160871	JAZF1	7	28129126	G	GTCTT	9.8e-09	0.95[0.93–0.97]	0.222	0.0256	0.0848	0.7623	1.03[0.87-1.21]	0.3798	++	0.0198685	0.100434	0.843181	1.02[0.84-1.24]	0.356477	0.99418	0.0399832	0.15824	0.80052	1.04[0.76-1.42]	0.437714	0.98549
chr7:37844191:T:C	rs6966331	EPDR1	7	37844191	T	C	4.6e-10	0.96[0.94–0.97]	0.349	0.0477	0.0841	0.5705	1.05[0.89-1.24]	0.48	+-	0.0815196	0.0976798	0.403966	1.08[0.90-1.31]	0.45797	0.98699	-0.0494803	0.16572	0.765262	0.95[0.69-1.32]	0.543313	0.99221
chr7:54873635:C:T	rs76928645	SEC61G	7	54873635	T	C	1.6e-10	0.93[0.91–0.95]	0.103	-0.0259	0.1534	0.8657	0.97[0.72-1.32]	0.0756	-+	-0.0464157	0.174578	0.790337	0.95[0.68-1.34]	0.0778675	0.95141	0.0435626	0.321657	0.89227	1.04[0.56-1.96]	0.0680013	0.97661
chr7:100334426:C:T	rs7384878	SPDYE3	7	100334426	C	T	1.1e-26	0.92[0.91–0.94]	0.31	-0.1166	0.089	0.19	0.89[0.75-1.06]	0.4252	++	-0.119859	0.106158	0.258871	0.89[0.72-1.09]	0.394604	0.94233	-0.108952	0.163171	0.504317	0.90[0.65-1.23]	0.497648	0.98019
chr7:143413669:G:A	rs11771145	EPHA1	7	143413669	A	G	3.3e-14	0.95[0.93–0.96]	0.348	-0.049	0.0859	0.5684	0.95[0.80-1.13]	0.3122	-+	-0.0951208	0.0992747	0.337983	0.91[0.75-1.10]	0.31805	0.99356	0.0886807	0.171552	0.605204	1.09[0.78-1.53]	0.294578	0.99859
chr8:11844613:G:C	rs1065712	CTSB	8	11844613	C	G	1.9e-09	1.09[1.06–1.12]	0.053	-0.0751	0.2225	0.7358	0.93[0.60-1.43]	0.0397	+-	0.0578365	0.234908	0.80552	1.06[0.67-1.68]	0.0414838	0.94105	-1.23172	0.693014	0.0755129	0.29[0.08-1.13]	0.0244277	0.94494
chr8:27362470:C:T	rs73223431	PTK2B	8	27362470	T	C	4e-22	1.07[1.06–1.08]	0.369	-0.1443	0.091	0.1127	0.87[0.72-1.03]	0.3013	--	-0.115237	0.103946	0.267591	0.89[0.73-1.09]	0.31488	0.98576	-0.239046	0.187873	0.203239	0.79[0.54-1.14]	0.256993	0.99867
chr8:27607795:T:C	rs11787077	CLU	8	27607795	T	C	1.7e-44	0.91[0.90–0.92]	0.392	-0.1122	0.0851	0.1875	0.89[0.76-1.06]	0.3503	--	-0.0182321	0.0979768	0.852377	0.98[0.81-1.19]	0.350932	0.98611	-0.401102	0.171816	0.0195702	0.67[0.48-0.94]	0.348448	0.96622
chr8:144103704:G:A	rs34173062	SHARPIN	8	144103704	A	G	1.7e-16	1.13[1.09–1.16]	0.081	-0.2583	0.1626	0.1123	0.77[0.56-1.06]	0.0811	--	-0.276903	0.18357	0.131443	0.76[0.53-1.09]	0.0866101	0.78395	-0.190337	0.350613	0.587221	0.83[0.42-1.64]	0.0612214	0.91265
chr9:104903697:C:G	rs1800978	ABCA1	9	104903697	G	C	1.6e-09	1.06[1.04–1.08]	0.13	-0.108	0.1177	0.3589	0.90[0.71-1.13]	0.1437	++	-0.092606	0.13371	0.488568	0.91[0.70-1.18]	0.14742	0.99192	-0.161119	0.248339	0.516477	0.85[0.52-1.38]	0.13104	0.98388
chr10:11676714:A:G	rs7912495	USP6NL	10	11676714	G	A	9.7e-19	1.06[1.05–1.08]	0.462	0.0426	0.0822	0.6046	1.04[0.89-1.23]	0.49	--	0.0335588	0.0964079	0.727771	1.03[0.86-1.25]	0.487682	0.94635	0.0665251	0.157285	0.672325	1.07[0.79-1.45]	0.496213	0.97358
chr10:60025170:T:G	rs7068231	ANK3	10	60025170	T	G	3.3e-13	0.95[0.94–0.96]	0.403	-0.0509	0.0828	0.5386	0.95[0.81-1.12]	0.5263	-+	-0.0750639	0.095731	0.432974	0.93[0.77-1.12]	0.506366	0.95107	0.0209107	0.165196	0.899272	1.02[0.74-1.41]	0.585471	0.96882
chr10:80494228:C:T	rs6586028	TSPAN14	10	80494228	C	T	2e-19	0.93[0.91–0.94]	0.196	0.1033	0.1185	0.3835	1.11[0.88-1.40]	0.1535	+-	-0.0529224	0.138091	0.70154	0.95[0.72-1.24]	0.162475	0.89284	0.540569	0.23104	0.0192982	1.72[1.09-2.70]	0.128505	0.99608
chr10:96266650:G:A	rs6584063	BLNK	10	96266650	G	A	6.7e-11	0.89[0.86–0.92]	0.043	0.0452	0.2647	0.8644	1.05[0.62-1.76]	0.0406	+-	-0.285564	0.309138	0.355621	0.75[0.41-1.38]	0.03966	0.59082	0.954425	0.512541	0.0625831	2.60[0.95-7.09]	0.0431922	0.53265
chr10:122413396:A:G	rs7908662	PLEKHA1	10	122413396	G	A	2.6e-09	0.96[0.95–0.97]	0.467	-0.053	0.0828	0.5215	0.95[0.81-1.12]	0.5578	-+	0.0549677	0.0957558	0.565941	1.06[0.88-1.27]	0.535273	0.97382	-0.371991	0.164541	0.0237732	0.69[0.50-0.95]	0.62425	0.97562
chr11:47370397:G:A	rs10437655	SPI1	11	47370397	A	G	5.3e-14	1.06[1.04–1.07]	0.399	0.0825	0.0845	0.3286	1.09[0.92-1.28]	0.3371	++	0.0318206	0.0979949	0.745395	1.03[0.85-1.25]	0.345018	0.99316	0.229498	0.1668	0.168855	1.26[0.91-1.74]	0.314122	0.99511
chr11:60254475:G:A	rs1582763	MS4A4A	11	60254475	A	G	3.7e-42	0.91[0.90–0.92]	0.371	0.0111	0.0827	0.8927	1.01[0.86-1.19]	0.4124	+-	0.0394219	0.0966139	0.683248	1.04[0.86-1.26]	0.402797	0.98875	-0.0661138	0.159714	0.678909	0.94[0.68-1.28]	0.438653	0.99995
chr11:86157598:T:C	rs3851179	EED	11	86157598	T	C	3e-48	0.9[0.89–0.92]	0.358	0.0093	0.0821	0.9093	1.01[0.86-1.19]	0.4007	++	0.00204074	0.0959604	0.983033	1.00[0.83-1.21]	0.382263	0.99953	0.0292577	0.158422	0.853479	1.03[0.75-1.40]	0.450783	0.99958
chr11:121482368:T:G	rs74685827	SORL1	11	121482368	G	T	2.8e-11	1.19[1.13–1.25]	0.019	0.1588	0.471	0.736	1.17[0.47-2.95]	0.0099	+-	-0.0283513	0.494779	0.954305	0.97[0.37-2.56]	0.0103833	0.86911	1.96534	1.53718	0.20106	7.14[0.35-145.21]	0.00541878	0.73609
chr11:121564878:T:C	rs11218343	SORL1	11	121564878	C	T	1.4e-21	0.84[0.81–0.87]	0.039	-0.0148	0.2035	0.9418	0.99[0.66-1.47]	0.0428	-+	0.0358274	0.222417	0.872029	1.04[0.67-1.60]	0.0454108	0.99323	-0.274579	0.503578	0.585577	0.76[0.28-2.04]	0.029196	0.98391
chr12:113281983:T:C	rs6489896	TPCN1	12	113281983	C	T	1.8e-09	1.08[1.05–1.10]	0.076	0.0871	0.1508	0.5633	1.09[0.81-1.47]	0.0737	--	0.0148439	0.17708	0.933195	1.01[0.72-1.44]	0.0728762	0.93504	0.277527	0.287398	0.334217	1.32[0.75-2.32]	0.07594	0.98259
chr14:52924962:A:G	rs17125924	FERMT2	14	52924962	G	A	8.3e-16	1.1[1.07–1.12]	0.089	0.1811	0.1527	0.2356	1.20[0.89-1.62]	0.0737	--	0.217369	0.172197	0.206831	1.24[0.89-1.74]	0.0766493	0.98355	0.0475917	0.330234	0.88541	1.05[0.55-2.00]	0.0626667	1
chr14:92464917:G:A	rs7401792	SLC24A4	14	92464917	G	A	4.8e-08	1.04[1.02–1.05]	0.371	0.0991	0.0846	0.2416	1.10[0.94-1.30]	0.4181	--	0.0888073	0.0984886	0.367216	1.09[0.90-1.33]	0.41908	0.96026	0.128216	0.165505	0.43852	1.14[0.82-1.57]	0.415313	0.94324
chr14:92472511:G:A	rs12590654	SLC24A4	14	92472511	A	G	4.2e-21	0.93[0.92–0.95]	0.328	-0.0089	0.0905	0.9217	0.99[0.83-1.18]	0.3042	+-	0.058169	0.105368	0.580911	1.06[0.86-1.30]	0.294908	0.95845	-0.197863	0.176867	0.263262	0.82[0.58-1.16]	0.330241	0.95025
chr14:105761758:A:G	rs7157106	IGH gene cluster	14	105761758	A	G	2e-08	1.05[1.03–1.07]	0.36	0.1911	0.2076	0.3572	1.21[0.81-1.82]	0.5953	?+	NA	NA	NA	NA	NA	NA	0.191131	0.207594	0.35721	1.21[0.81-1.82]	0.595276	0.61947
chr14:106665591:G:A	rs10131280	IGH gene cluster	14	106665591	A	G	4.3e-10	0.94[0.92–0.96]	0.133	-0.2817	0.1299	0.03015	0.75[0.58-0.97]	0.1416	--	-0.325638	0.157232	0.038353	0.72[0.53-0.98]	0.138843	0.81121	-0.187092	0.230708	0.417398	0.83[0.53-1.30]	0.147692	0.97136
chr15:50701814:A:G	rs8025980	SPPL2A	15	50701814	G	A	1.3e-08	0.96[0.94–0.97]	0.345	-0.0335	0.0847	0.693	0.97[0.82-1.14]	0.3306	++	-0.0222629	0.0981094	0.820487	0.98[0.81-1.19]	0.331087	0.97994	-0.0663012	0.16812	0.693309	0.94[0.67-1.30]	0.329276	0.98917
chr15:58764824:T:A	rs602602	MINDY2	15	58764824	A	T	2.1e-15	0.94[0.93–0.96]	0.28	-0.0946	0.0916	0.3013	0.91[0.76-1.09]	0.3348	--	-0.0423948	0.111323	0.703331	0.96[0.77-1.19]	0.309745	0.95261	-0.203809	0.160935	0.205367	0.82[0.59-1.12]	0.387015	0.98361
chr15:63277703:C:T	rs117618017	APH1B	15	63277703	T	C	2.2e-25	1.11[1.09–1.13]	0.144	0.0183	0.1312	0.8894	1.02[0.79-1.32]	0.1099	-+	-0.00424216	0.154694	0.978122	1.00[0.74-1.35]	0.108889	0.89417	0.076017	0.247886	0.759101	1.08[0.66-1.75]	0.112479	0.99526
chr15:64131307:G:A	rs3848143	SNX1	15	64131307	G	A	8.4e-11	1.05[1.04–1.07]	0.22	0.0684	0.0895	0.4449	1.07[0.90-1.28]	0.3252	--	0.0004158	0.105643	0.99686	1.00[0.81-1.23]	0.308909	0.96328	0.241381	0.168533	0.152072	1.27[0.91-1.77]	0.366684	0.98436
chr15:78936857:A:G	rs12592898	CTSH	15	78936857	A	G	4.2e-09	0.94[0.92–0.96]	0.133	-0.1427	0.1442	0.3223	0.87[0.65-1.15]	0.1034	--	-0.178016	0.161294	0.269733	0.84[0.61-1.15]	0.109701	0.84609	-0.00200529	0.322197	0.995034	1.00[0.53-1.88]	0.0780381	0.88438
chr16:30010081:C:T	rs1140239	DOC2A	16	30010081	T	C	2.6e-13	0.94[0.93–0.96]	0.379	-0.1739	0.0889	0.05051	0.84[0.71-1.00]	0.2911	--	-0.214189	0.101161	0.034233	0.81[0.66-0.98]	0.304616	0.98337	-0.0370597	0.186322	0.84234	0.96[0.67-1.39]	0.245126	0.99148
chr16:31111250:C:T	rs889555	BCKDK	16	31111250	T	C	2e-11	0.95[0.94–0.97]	0.281	-0.0506	0.0882	0.566	0.95[0.80-1.13]	0.307	-+	-0.10492	0.10345	0.310481	0.90[0.74-1.10]	0.297366	0.95708	0.0935225	0.168519	0.578917	1.10[0.79-1.53]	0.332515	0.99617
chr16:70660097:C:A	rs4985556	IL34	16	70660097	A	C	6e-10	1.07[1.05–1.09]	0.115	0.0798	0.1557	0.6083	1.08[0.80-1.47]	0.0797	++	0.00113709	0.180141	0.994964	1.00[0.70-1.43]	0.0831795	0.9035	0.311827	0.309398	0.313526	1.37[0.74-2.50]	0.06948	0.99764
chr16:79574511:T:C	rs450674	MAF	16	79574511	C	T	3.2e-08	0.96[0.95–0.98]	0.373	-0.1099	0.0894	0.2188	0.90[0.75-1.07]	0.2978	+-	-0.161187	0.104542	0.123111	0.85[0.69-1.04]	0.293627	0.94588	0.0293612	0.172249	0.86465	1.03[0.73-1.44]	0.30895	0.96433
chr16:81739398:G:A	rs12446759	PLCG2	16	81739398	G	A	1.2e-13	0.95[0.94–0.96]	0.403	-0.1673	0.0853	0.04977	0.85[0.72-1.00]	0.4215	+-	-0.270099	0.100584	0.0072465	0.76[0.63-0.93]	0.438427	0.90068	0.0957015	0.16093	0.552059	1.10[0.80-1.51]	0.378275	0.98534
chr16:81908423:C:G	rs72824905	PLCG2	16	81908423	G	C	8.5e-12	0.74[0.68–0.81]	0.008	-1.0637	1.0088	0.2917	0.35[0.05-2.49]	0.0049	+?	-1.0637	1.00879	0.291687	0.35[0.05-2.49]	0.00485701	0.75619	NA	NA	NA	NA	NA	NA
chr16:86420604:T:A	rs16941239	FOXF1	16	86420604	A	T	1.3e-08	1.13[1.08–1.17]	0.029	0.0191	0.1837	0.9173	1.02[0.71-1.46]	0.0576	+-	0.220074	0.212655	0.300721	1.25[0.82-1.89]	0.0549685	0.91928	-0.571065	0.364365	0.117048	0.56[0.28-1.15]	0.0652094	0.98091
chr16:90103687:G:A	rs56407236	PRDM7	16	90103687	A	G	6.5e-15	1.11[1.08–1.14]	0.069	-0.3492	0.1796	0.05186	0.71[0.50-1.00]	0.0666	--	-0.37927	0.214522	0.0770651	0.68[0.45-1.04]	0.0661468	0.83829	-0.278799	0.328518	0.396073	0.76[0.40-1.44]	0.0675758	0.99279
chr17:1728046:TGAG:T	rs35048651	WDR81	17	1728046	T	TGAG	7.7e-11	1.06[1.04–1.08]	0.214	0.0232	0.0967	0.8102	1.02[0.85-1.24]	0.2187	++	0.0118616	0.113375	0.916676	1.01[0.81-1.26]	0.213488	0.97995	0.0533843	0.184902	0.772798	1.05[0.73-1.52]	0.232386	0.98878
chr17:5233752:G:A	rs7225151	SCIMP	17	5233752	A	G	4.1e-13	1.08[1.05–1.10]	0.124	-0.0113	0.1464	0.9383	0.99[0.74-1.32]	0.0827	-+	-0.0765343	0.172232	0.656776	0.93[0.66-1.30]	0.0806744	0.98241	0.158191	0.277708	0.568928	1.17[0.68-2.02]	0.088	0.99983
chr17:18156140:G:A	rs2242595	MYO15A	17	18156140	A	G	1.1e-09	0.94[0.92–0.96]	0.112	-0.1795	0.1061	0.09075	0.84[0.68-1.03]	0.2112	--	-0.031303	0.126516	0.80458	0.97[0.76-1.24]	0.179812	0.98701	-0.530485	0.194745	0.00644969	0.59[0.40-0.86]	0.285563	0.98974
chr17:44352876:C:T	rs5848	GRN	17	44352876	T	C	2.4e-20	1.07[1.06–1.09]	0.289	0.1762	0.0979	0.07202	1.19[0.98-1.44]	0.2521	++	0.0592306	0.113353	0.601301	1.06[0.85-1.32]	0.262802	0.91825	0.520181	0.194422	0.00746115	1.68[1.15-2.46]	0.220632	0.94441
chr17:46779275:G:C	rs199515	MAPT	17	46779275	G	C	9.3e-13	0.94[0.93–0.96]	0.219	-0.0022	0.1038	0.9835	1.00[0.81-1.22]	0.1849	+-	-0.0128184	0.119342	0.914464	0.99[0.78-1.25]	0.193353	0.99914	0.0310136	0.210435	0.882833	1.03[0.68-1.56]	0.158667	1
chr17:58332680:A:G	rs2526377	TSPOAP1	17	58332680	G	A	1.6e-12	0.95[0.94–0.97]	0.445	0.0079	0.086	0.9268	1.01[0.85-1.19]	0.4409	+-	-0.035981	0.10096	0.721549	0.96[0.79-1.18]	0.439421	0.89453	0.123545	0.163899	0.450978	1.13[0.82-1.56]	0.444705	0.91552
chr17:63471557:C:T	rs4277405	ACE	17	63471557	C	T	8.8e-20	0.94[0.93–0.95]	0.384	-0.04	0.0854	0.6396	0.96[0.81-1.14]	0.328	+-	-0.0819783	0.0974746	0.400335	0.92[0.76-1.12]	0.339555	0.99937	0.0981668	0.176738	0.578596	1.10[0.78-1.56]	0.290009	0.99581
chr17:49219935:T:C	rs616338	ABI3	17	49219935	T	C	2.8e-14	1.32[1.23–1.42]	0.012	1.4773	0.583	0.01128	4.38[1.40-13.74]	0.0197	+?	1.47727	0.583009	0.0112809	4.38[1.40-13.74]	0.019735	0.38797	NA	NA	NA	NA	NA	NA
chr19:1050875:A:G	rs12151021	ABCA7	19	1050875	A	G	1.6e-37	1.1[1.09–1.12]	0.336	0.2248	0.093	0.01561	1.25[1.04-1.50]	0.2744	++	0.123505	0.105317	0.240915	1.13[0.92-1.39]	0.293235	0.93713	0.582791	0.197964	0.00324074	1.79[1.22-2.64]	0.208057	0.96394
chr19:1854254:G:GC	rs149080927	KLF16	19	1854254	G	GC	5.1e-10	1.05[1.04–1.07]	0.48	0.0304	0.0869	0.7263	1.03[0.87-1.22]	0.6029	++	0.0362325	0.103469	0.726205	1.04[0.85-1.27]	0.595367	0.82943	0.0165077	0.160322	0.91799	1.02[0.74-1.39]	0.620955	0.9666
chr19:49950060:C:T	rs9304690	SIGLEC11	19	49950060	T	C	4.7e-09	1.05[1.03–1.07]	0.24	0.0998	0.1024	0.3298	1.10[0.90-1.35]	0.1917	++	0.0751542	0.115357	0.514728	1.08[0.86-1.35]	0.201321	0.97586	0.191673	0.222621	0.389246	1.21[0.78-1.87]	0.155924	0.99591
chr19:54267597:C:T	rs587709	LILRB2	19	54267597	C	T	3.6e-11	1.05[1.04–1.07]	0.325	0.1631	0.0904	0.07108	1.18[0.99-1.41]	0.3802	--	0.185465	0.107201	0.0836196	1.20[0.98-1.49]	0.393371	0.8413	0.108215	0.167946	0.519354	1.11[0.80-1.55]	0.34791	0.95273
chr20:413334:A:G	rs1358782	RBCK1	20	413334	A	G	1.6e-08	0.95[0.94–0.97]	0.246	0.0697	0.1011	0.4903	1.07[0.88-1.31]	0.2414	+-	0.116439	0.11318	0.303575	1.12[0.90-1.40]	0.258669	0.87615	-0.114721	0.224927	0.610026	0.89[0.57-1.39]	0.173001	0.92908
chr20:56423488:A:G	rs6014724	CASS4	20	56423488	G	A	4.1e-21	0.89[0.87–0.91]	0.09	-0.2575	0.1156	0.0259	0.77[0.62-0.97]	0.1723	++	-0.150862	0.139703	0.280198	0.86[0.65-1.13]	0.149114	0.94187	-0.48908	0.205853	0.0175078	0.61[0.41-0.92]	0.22265	0.96908
chr20:63743088:T:C	rs6742	SLC2A4RG	20	63743088	T	C	2.6e-09	0.95[0.93–0.97]	0.221	-0.1342	0.1202	0.2645	0.87[0.69-1.11]	0.17	--	-0.118943	0.137638	0.387494	0.89[0.68-1.16]	0.183177	0.75489	-0.18314	0.247013	0.458439	0.83[0.51-1.35]	0.127531	0.8892
chr21:26101558:C:T	rs2154481	APP	21	26101558	C	T	1e-12	0.95[0.94–0.97]	0.476	-0.0113	0.0843	0.8929	0.99[0.84-1.17]	0.5848	+-	-0.026842	0.0976466	0.783402	0.97[0.80-1.18]	0.571357	0.96318	0.033857	0.166768	0.839121	1.03[0.75-1.43]	0.623956	0.96674
chr21:26775872:C:T	rs2830489	ADAMTS1	21	26775872	T	C	1.7e-10	0.95[0.94–0.97]	0.281	-0.0073	0.103	0.9432	0.99[0.81-1.21]	0.2209	+-	0.0128555	0.117905	0.913177	1.01[0.80-1.28]	0.234024	0.96471	-0.0723869	0.211579	0.732255	0.93[0.61-1.41]	0.178669	0.99989

### Sheet: Supplementary_Table3
Supplementary Table 3. Loci detected in the meta-analysis of Latin American populations in the same regions than EADB.
Abbreviations: Chr, Chromosome. a: Locus GW in EADB Stage I, but not replicated in the Stage II. b: Locus reported in a GWAS meta-analysis S. Moreno-Grau et al. 2019. Distance: base pairs between the rs in the meta-analysis of Latin American populations and EADB-rs. LD based on https://ldlink.nci.nih.gov/
Locus	Chromosome	EADB Top hit			Argentina and Chile meta-analysis top signal in same locus					Distance (Kb)	Argentina		Chile
		ID	rs	Position (bp)	ID	rs	Position (bp)	Beta	P-value		r2	D'	r2	D'
WDR12	2	chr2:202878716:TC:T	rs139643391	202878716	chr2:203051767:G:A	rs11683327	203051767	-0,309	3,32E-04	173.051	0.0177	0.403	0.0751	1
INPP5D	2	chr2:233117202:G:C	rs10933431	233117202	chr2:233315997:G:C	rs181158151	233315997	-0.589	0.000102	198.795	0.00723	0.165	0.0163	0.205
ANKH	5	chr5:14724304:T:A	rs112403360	14724304	chr5:14811894:A:C	rs17252415	14811894	-0.528	0.0003	87.59	1.17e-06	0.002	0.000385	0.397
JAZF1	7	chr7:28129126:GTCTT:G	rs1160871	28129126	chr7:27868379:T:C	rs12700848	27868379	0.415	0.000143	260.747	0.00441	0.188	0.0149	0.337
SEC61G	7	chr7:54873635:C:T	rs76928645	54873635	chr7:55021758:A:T	rs12718937	55021758	-0.383	1.7e-05	148.123	0.00753	0.383	0.0244	0.656
SORL1	11	chr11:121482368:T:G	rs74685827	121482368	chr11:121367885:T:C	rs1560405	121367885	0.331	0.000813	114.483	0.000539	0.399	1.11e-05	0.025
SORL1	11	chr11:121564878:T:C	rs11218343	121564878						196.993	8.92e-07	0.002	0.000393	0.211
FERMT2	14	chr14:52924962:A:G	rs17125924	52924962	chr14:52688191:A:G	rs71422098	52688191	0,521	2,06E-04	236.771	0.00105	0.038	0.000892	0.418
ABCA7	19	chr19:1050875:A:G	rs12151021	1050875	chr19:1103523:A:G	rs8103283	1103523	0.497	8.18e-06	52.648	0.00462	0.081	0.0192	0.168
ADAMTS1	21	chr21:26775872:C:T	rs2830489	26775872	chr21:27041769:C:G	rs77580019	27041769	-0.858	1.63e-05	265.897	0.00399	0.14	0.00562	0.149
NDUFAF6a	8	chr8:94983473:C:T	rs13276936	94983473	chr8:95072607:C:A	rs2044899	95072607	-0.4046	1.9e-05	89.134	0.241816	0.694042	0.260218	0.765656
NDUFAF6b	8	chr8:94979792:C:T	rs10098778	94979792						92.815	0.211782	0.596303	0.206693	0.634984

### Sheet: Supplementary_Table4
Supplementary Table 4. Information of the SNPs included in the polygenic risk score extracted from Bellenguez et al. 2022 (EADB, StageII).
Abbreviation: EADB, European Alzheimer’s and Dementia Biobank.
ID	RS	Chromosome	Position (bp)	A1 (Effect allele)	A2 (Other Allele)	Beta	SE	P-value	A1 Frequency
chr1:109345810:T:C	rs141749679	1	109345810	C	T	0.345	0.0938	0.0002356	0.0038
chr1:207577223:T:C	rs679515	1	207577223	T	C	0.116	0.0151	1.513e-14	0.1877
chr2:9558882:A:G	rs72777026	2	9558882	G	A	0.055	0.0192	0.004143	0.1436
chr2:37304796:T:C	rs17020490	2	37304796	C	T	0.0623	0.0169	0.0002332	0.1446
chr2:105749599:T:C	rs143080277	2	105749599	C	T	0.3677	0.1076	0.000629	0.0051
chr2:127135234:C:T	rs6733839	2	127135234	T	C	0.1444	0.0126	2.06e-30	0.3891
chr2:202878716:TC:T	rs139643391	2	202878716	TC	T	0.0699	0.0281	0.01286	0.8689
chr2:233117202:G:C	rs10933431	2	233117202	C	G	0.0419	0.0148	0.004701	0.7657
chr3:155069722:G:A	rs16824536	3	155069722	G	A	0.0861	0.0287	0.002752	0.9458
chr3:155084189:A:G	rs61762319	3	155084189	G	A	0.1689	0.0456	0.0002143	0.0263
chr4:993555:G:T	rs3822030	4	993555	T	G	0.0454	0.0159	0.004308	0.5712
chr4:11023507:C:T	rs6846529	4	11023507	C	T	0.0583	0.014	3.157e-05	0.2826
chr4:40197226:G:C	rs2245466	4	40197226	G	C	0.0448	0.0137	0.001053	0.3431
chr5:14724304:T:A	rs112403360	5	14724304	A	T	0.1277	0.0314	4.632e-05	0.0727
chr5:86927378:T:C	rs62374257	5	86927378	C	T	0.0571	0.0184	0.001957	0.2295
chr5:151052827:C:T	rs871269	5	151052827	C	T	0.0445	0.0131	0.0006575	0.6736
chr5:180201150:G:A	rs113706587	5	180201150	A	G	0.086	0.0197	1.297e-05	0.1103
chr6:32615322:A:G	rs6605556	6	32615322	A	G	0.0662	0.0193	0.0005833	0.8387
chr6:41036354:G:A	rs10947943	6	41036354	G	A	0.0711	0.017	2.978e-05	0.858
chr6:41161469:C:T	rs143332484	6	41161469	T	C	0.3664	0.068	7.078e-08	0.0126
chr6:41161514:C:T	rs75932628	6	41161514	T	C	0.8336	0.1247	2.339e-11	0.0031
chr6:41181270:A:G	rs60755019	6	41181270	G	A	0.4145	0.2027	0.04089	0.0042
chr6:47517390:C:T	rs7767350	6	47517390	T	C	0.097	0.0139	2.954e-12	0.2709
chr6:114291731:T:C	rs785129	6	114291731	T	C	0.0389	0.0127	0.002107	0.3502
chr7:7817263:T:C	rs6943429	7	7817263	T	C	0.0496	0.0125	7.455e-05	0.4205
chr7:8204382:T:C	rs10952097	7	8204382	T	C	0.0643	0.0234	0.005947	0.1136
chr7:12229967:C:A	rs13237518	7	12229967	C	A	0.053	0.0123	1.582e-05	0.5885
chr7:28129126:GTCTT:G	rs1160871	7	28129126	GTCTT	G	0.0498	0.0229	0.02955	0.7777
chr7:37844191:T:C	rs6966331	7	37844191	C	T	0.0542	0.0125	1.361e-05	0.6506
chr7:54873635:C:T	rs76928645	7	54873635	C	T	0.0602	0.0198	0.002315	0.8967
chr7:100334426:C:T	rs7384878	7	100334426	T	C	0.0816	0.0133	7.409e-10	0.69
chr7:143413669:G:A	rs11771145	7	143413669	G	A	0.0384	0.0126	0.002293	0.6524
chr8:11844613:G:C	rs1065712	8	11844613	C	G	0.0549	0.0245	0.02528	0.053
chr8:27362470:C:T	rs73223431	8	27362470	T	C	0.0715	0.0125	1.17e-08	0.3694
chr8:27607795:T:C	rs11787077	8	27607795	C	T	0.0888	0.0124	6.602e-13	0.608
chr8:144103704:G:A	rs34173062	8	144103704	A	G	0.1325	0.03	1.023e-05	0.0814
chr9:104903697:C:G	rs1800978	9	104903697	G	C	0.0438	0.0183	0.01653	0.13
chr10:11676714:A:G	rs7912495	10	11676714	G	A	0.0662	0.0121	5.022e-08	0.4619
chr10:60025170:T:G	rs7068231	10	60025170	G	T	0.0547	0.0124	9.673e-06	0.5974
chr10:80494228:C:T	rs6586028	10	80494228	T	C	0.0704	0.015	2.51e-06	0.8036
chr10:96266650:G:A	rs6584063	10	96266650	A	G	0.1238	0.0314	8.257e-05	0.9565
chr10:122413396:A:G	rs7908662	10	122413396	A	G	0.0457	0.0122	0.000171	0.5326
chr11:47370397:G:A	rs10437655	11	47370397	A	G	0.0498	0.0157	0.001517	0.3987
chr11:60254475:G:A	rs1582763	11	60254475	G	A	0.1181	0.0128	2.873e-20	0.629
chr11:86157598:T:C	rs3851179	11	86157598	C	T	0.0947	0.0125	4.292e-14	0.6416
chr11:121482368:T:G	rs74685827	11	121482368	G	T	0.108	0.0516	0.03645	0.0186
chr11:121564878:T:C	rs11218343	11	121564878	T	C	0.1961	0.0348	1.764e-08	0.961
chr12:113281983:T:C	rs6489896	12	113281983	C	T	0.0754	0.0201	0.0001777	0.0764
chr14:52924962:A:G	rs17125924	14	52924962	G	A	0.1067	0.0205	2.072e-07	0.0892
chr14:92464917:G:A	rs7401792	14	92464917	G	A	0.0387	0.0125	0.001911	0.3709
chr14:92472511:G:A	rs12590654	14	92472511	G	A	0.0654	0.0129	3.548e-07	0.6721
chr14:106665591:G:A	rs10131280	14	106665591	G	A	0.0618	0.0179	0.0005421	0.8675
chr15:50701814:A:G	rs8025980	15	50701814	A	G	0.0593	0.0164	0.0002963	0.6552
chr15:58764824:T:A	rs602602	15	58764824	T	A	0.053	0.0129	3.905e-05	0.7205
chr15:63277703:C:T	rs117618017	15	63277703	T	C	0.0864	0.0198	1.206e-05	0.1439
chr15:64131307:G:A	rs3848143	15	64131307	G	A	0.065	0.0148	1.114e-05	0.2199
chr15:78936857:A:G	rs12592898	15	78936857	G	A	0.0609	0.0183	0.0008692	0.8673
chr16:30010081:C:T	rs1140239	16	30010081	C	T	0.0459	0.0186	0.01368	0.6211
chr16:31111250:C:T	rs889555	16	31111250	C	T	0.0392	0.0132	0.003064	0.719
chr16:70660097:C:A	rs4985556	16	70660097	A	C	0.0861	0.0197	1.205e-05	0.1148
chr16:79574511:T:C	rs450674	16	79574511	T	C	0.0252	0.0125	0.0431	0.6272
chr16:81739398:G:A	rs12446759	16	81739398	A	G	0.0375	0.0128	0.003409	0.597
chr16:86420604:T:A	rs16941239	16	86420604	A	T	0.1164	0.0359	0.001198	0.0288
chr16:90103687:G:A	rs56407236	16	90103687	A	G	0.1025	0.0265	0.0001093	0.0693
chr17:1728046:TGAG:T	rs35048651	17	1728046	T	TGAG	0.1012	0.022	4.108e-06	0.2137
chr17:5233752:G:A	rs7225151	17	5233752	A	G	0.0461	0.0173	0.007752	0.1241
chr17:18156140:G:A	rs2242595	17	18156140	G	A	0.0708	0.0175	5.159e-05	0.8883
chr17:44352876:C:T	rs5848	17	44352876	T	C	0.0797	0.0132	1.463e-09	0.2886
chr17:46779275:G:C	rs199515	17	46779275	C	G	0.0703	0.0168	2.782e-05	0.7806
chr17:58332680:A:G	rs2526377	17	58332680	A	G	0.0547	0.0121	6.714e-06	0.5551
chr17:63471557:C:T	rs4277405	17	63471557	T	C	0.0538	0.0125	1.596e-05	0.6163
chr19:1050875:A:G	rs12151021	19	1050875	A	G	0.0833	0.0139	2.356e-09	0.3357
chr19:1854254:G:GC	rs149080927	19	1854254	G	GC	0.0419	0.0184	0.02296	0.4802
chr19:49950060:C:T	rs9304690	19	49950060	T	C	0.0549	0.0146	0.0001664	0.2398
chr19:54267597:C:T	rs587709	19	54267597	C	T	0.0509	0.0138	0.0002205	0.3251
chr20:413334:A:G	rs1358782	20	413334	G	A	0.0457	0.015	0.002355	0.754
chr20:56423488:A:G	rs6014724	20	56423488	A	G	0.1132	0.0236	1.558e-06	0.9102
chr20:63743088:T:C	rs6742	20	63743088	C	T	0.0604	0.0164	0.0002216	0.779
chr21:26101558:C:T	rs2154481	21	26101558	T	C	0.0445	0.012	0.0002152	0.5236
chr21:26775872:C:T	rs2830489	21	26775872	C	T	0.0337	0.0135	0.01277	0.7191

### Sheet: Supplementary_Table5
Supplementary Table 5. Risk alleles less frequent in Native American ancestry
Abbreviation: EADB, European Alzheimer’s and Dementia Biobank.
				Risk allele frequency
Locus	Chromosome	Position (bp)	P-Bonferroni	Quintile 4-5	Quintile 1-2	EADB
CR1	1	207577223	4.89e-07	0.11	0.214	0.188
INPP5D	2	233117202	0.00322	0.675	0.772	0.766
ANKH	5	14724304	0.00127	0.025	0.067	0.073
TNIP1	5	151052827	3.87e-21	0.431	0.679	0.674
HLA-DQA1	6	32615322	4.43e-10	0.773	0.897	0.839
UNC5CL	6	41036354	0.000772	0.809	0.882	0.858
TMEM106B	7	12229967	1.38e-09	0.422	0.585	0.589
JAZF1	7	28129126	3.67e-20	0.501	0.739	0.778
EPDR1	7	37844191	2.27e-14	0.416	0.613	0.651
SPDYE3	7	100334426	1.79e-29	0.446	0.741	0.69
CTSB	8	11844613	0.00118	0.019	0.058	0.053
PTK2B	8	27362470	5.3e-12	0.217	0.374	0.369
ANK3	10	60025170	6.56e-19	0.363	0.598	0.597
PLEKHA1	10	122413396	3.32e-11	0.347	0.525	0.533
SPI1	11	47370397	3.8e-11	0.257	0.43	0.399
MINDY2	15	58764824	1.61e-21	0.552	0.795	0.721
BCKDK	16	31111250	0.00467	0.623	0.72	0.719
SCIMP	17	5233752	0.0308	0.055	0.103	0.124
MYO15A	17	18156140	6.2e-19	0.696	0.894	0.888
GRN	17	44352876	1.88e-05	0.196	0.308	0.289
ABCA7	19	1050875	1.57e-13	0.18	0.356	0.336
SIGLEC11	19	49950060	6.75e-10	0.128	0.259	0.24
CASS4	20	56423488	1.09e-06	0.779	0.887	0.91
APP	21	26101558	5.79e-18	0.309	0.536	0.524

### Sheet: Supplementary_Table6
Supplementary Table 6. Risk alleles more frequent in Native American ancestry
Abbreviation: EADB, European Alzheimer’s and Dementia Biobank.
				Risk allele frequency
Locus	Chromosome	Position (bp)	P Bonferroni	Quintile 4-5	Quintile 1-2	EADB
PRKD3	2	37304796	1.39e-35	0.46	0.14	0.145
BIN1	2	127135234	1.46e-08	0.509	0.362	0.389
RHOH	4	40197226	0.00113	0.448	0.345	0.343
TREML2	6	41181270	0.00758	0.037	0.005	0.004
HS3STS	6	114291731	5.55e-06	0.479	0.358	0.35
SNX1	15	64131307	1.14e-12	0.397	0.228	0.22
CTSH	15	78936857	0.0499	0.933	0.889	0.867
DOC2A	16	30010081	3.93e-05	0.76	0.656	0.621
MAPT	17	46779275	1.21e-08	0.871	0.754	0.781
ACE	17	63471557	2.23e-10	0.747	0.588	0.616
KLF16	19	1854254	5.31e-12	0.663	0.479	0.48
RBCK1	20	413334	1.06e-16	0.866	0.679	0.754
SLC2A4RG	20	63743088	3.75e-08	0.902	0.794	0.779
ADAMTS1	21	26775872	3.01e-12	0.855	0.711	0.719
